# Analysis of more than 400,000 women provides case-control evidence for BRCA1 and BRCA2 variant classification

**DOI:** 10.1101/2024.09.04.24313051

**Authors:** Maria Zanti, Denise G. O’Mahony, Michael T. Parsons, Leila Dorling, Joe Dennis, Nicholas J. Boddicker, Wenan Chen, Chunling Hu, Marc Naven, Kristia Yiangou, Thomas U. Ahearn, Christine B. Ambrosone, Irene L. Andrulis, Antonis C. Antoniou, Paul L. Auer, Caroline Baynes, Clara Bodelon, Natalia V. Bogdanova, Stig E. Bojesen, Manjeet K. Bolla, Kristen D. Brantley, Nicola J. Camp, Archie Campbell, Jose E. Castelao, Melissa H. Cessna, Jenny Chang-Claude, Fei Chen, Georgia Chenevix-Trench, NBCS Collaborators, Don M. Conroy, Kamila Czene, Arcangela De Nicolo, Susan M. Domchek, Thilo Dörk, Alison M. Dunning, A. Heather Eliassen, D. Gareth Evans, Peter A. Fasching, Jonine D. Figueroa, Henrik Flyger, Manuela Gago-Dominguez, Montserrat García-Closas, Gord Glendon, Anna González-Neira, Felix Grassmann, Andreas Hadjisavvas, Christopher A. Haiman, Ute Hamann, Steven N. Hart, Mikael B.A. Hartman, Weang-Kee Ho, James M. Hodge, Reiner Hoppe, Sacha J. Howell, kConFab Investigators, Anna Jakubowska, Elza K. Khusnutdinova, Yon-Dschun Ko, Peter Kraft, Vessela N. Kristensen, James V. Lacey, Jingmei Li, Geok Hoon Lim, Sara Lindström, Artitaya Lophatananon, Craig Luccarini, Arto Mannermaa, Maria Elena Martinez, Dimitrios Mavroudis, Roger L. Milne, Kenneth Muir, Katherine L. Nathanson, Rocio Nuñez-Torres, Nadia Obi, Janet E. Olson, Julie R. Palmer, Mihalis I. Panayiotidis, Alpa V. Patel, Paul D.P. Pharoah, Eric C. Polley, Muhammad U. Rashid, Kathryn J. Ruddy, Emmanouil Saloustros, Elinor J. Sawyer, Marjanka K. Schmidt, Melissa C. Southey, Veronique Kiak-Mien Tan, Soo Hwang Teo, Lauren R. Teras, Diana Torres, Amy Trentham-Dietz, Thérèse Truong, Celine M. Vachon, Qin Wang, Jeffrey N. Weitzel, Siddhartha Yadav, Song Yao, Gary R. Zirpoli, Melissa S. Cline, Peter Devilee, Sean V. Tavtigian, David E. Goldgar, Fergus J. Couch, Douglas F. Easton, Amanda B. Spurdle, Kyriaki Michailidou

## Abstract

Clinical genetic testing identifies variants causal for hereditary cancer, information that is used for risk assessment and clinical management. Unfortunately, some variants identified are of uncertain clinical significance (VUS), complicating patient management. Case-control data is one evidence type used to classify VUS, and previous findings indicate that case-control likelihood ratios (LRs) outperform odds ratios for variant classification. As an initiative of the Evidence-based Network for the Interpretation of Germline Mutant Alleles (ENIGMA) Analytical Working Group we analyzed germline sequencing data of *BRCA1* and *BRCA2* from 96,691 female breast cancer cases and 303,925 unaffected controls from three studies: the BRIDGES study of the Breast Cancer Association Consortium, the Cancer Risk Estimates Related to Susceptibility consortium, and the UK Biobank. We observed 11,227 *BRCA1* and *BRCA2* variants, with 6,921 being coding, covering 23.4% of *BRCA1* and *BRCA2* VUS in ClinVar and 19.2% of ClinVar curated (likely) benign or pathogenic variants. Case-control LR evidence was highly consistent with ClinVar assertions for (likely) benign or pathogenic variants; exhibiting 99.1% sensitivity and 95.4% specificity for *BRCA1* and 92.2% sensitivity and 86.6% specificity for *BRCA2*. This approach provides case-control evidence for 785 unclassified variants, that can serve as a valuable element for clinical classification.
