## Supplementary Tables for "Analysis of more than 400,000 women provides case-control evidence for BRCA1 and BRCA2 variant classification"

### Sheet: Supplementary Table 1
Supplementary Table 1. Likelihood ratios (LRs) towards pathogenicity for (likely) benign and (likely) pathogenic variants assigned ccLR ACMG/AMP evidence strengths; dataset-specific results for the BRCA1 reference set
Dataset	At least one carrier									At least two carriers									At least three carriers
	(Likely) Benign		(Likely) Pathogenic		LR towards pathogenicity	LCI	HCI	ACMG/AMP code strength		(Likely) Benign		(Likely) Pathogenic		LR towards pathogenicity	LCI	HCI	ACMG/AMP code strength		(Likely) Benign		(Likely) Pathogenic		LR towards pathogenicity	LCI	HCI	ACMG/AMP code strength
	n	%	n	%						n	%	n	%						n	%	n	%
BRIDGES
Pathogenic Strong	0	0	40	0.205	104.969	6.495	1696.55	Pathogenic Strong		0	0	40	0.444	137.077	8.531	2202.6	Pathogenic Strong		0	0	33	0.6	136.393	8.512	2185.57	Pathogenic Strong
Pathogenic Moderate	11	0.043	47	0.241	5.544	2.954	10.402	Pathogenic Moderate		5	0.033	23	0.256	7.82	3.081	19.848	Pathogenic Moderate		2	0.018	10	0.182	10.273	2.33	45.291	Pathogenic Moderate
Pathogenic Supporting	12	0.047	33	0.169	3.568	1.893	6.725	Pathogenic Supporting		5	0.033	8	0.089	2.72	0.918	8.063	Pathogenic Supporting		2	0.018	4	0.073	4.109	0.776	21.753	Pathogenic Supporting
No evidence	67	0.265	55	0.282	1.065	0.786	1.443	No evidence		23	0.15	16	0.178	1.183	0.66	2.118	No evidence		11	0.097	6	0.109	1.121	0.437	2.872	No evidence
Benign Supporting	26	0.103	6	0.031	0.299	0.126	0.713	Benign Supporting		14	0.092	0	0	0.058	0.004	0.967	Benign Moderate		6	0.053	0	0	0.157	0.009	2.731	Benign Moderate
Benign Moderate	60	0.237	13	0.067	0.281	0.159	0.497	Benign Supporting		29	0.19	2	0.022	0.117	0.029	0.48	Benign Moderate		20	0.177	1	0.018	0.103	0.014	0.746	Benign Moderate
Benign Strong	77	0.304	1	0.005	0.017	0.002	0.12	Benign Strong		77	0.503	1	0.011	0.022	0.003	0.156	Benign Strong		72	0.637	1	0.018	0.029	0.004	0.2	Benign Strong
Total variants identified in dataset	253		195							153		90							113		55
False Discovery Rate, FDR	0									0									0
False Omission Rate, FOR	0.013									0.013									0.014
CARRIERS
Pathogenic Strong	0	0	14	0.121	62.957	3.788	1046.47	Pathogenic Strong		0	0	14	0.378	105.316	6.428	1725.46	Pathogenic Strong		0	0	10	0.417	90.72	5.497	1497.15	Pathogenic Strong
Pathogenic Moderate	6	0.024	24	0.207	8.724	3.665	20.765	Pathogenic Moderate		4	0.029	10	0.27	9.257	3.078	27.843	Pathogenic Moderate		2	0.019	7	0.292	15.604	3.455	70.485	Pathogenic Moderate
Pathogenic Supporting	18	0.071	26	0.224	3.15	1.801	5.512	Pathogenic Supporting		8	0.058	4	0.108	1.851	0.59	5.812	No evidence		7	0.065	3	0.125	1.911	0.532	6.859	No evidence
No evidence	64	0.253	38	0.328	1.295	0.926	1.812	No evidence		20	0.146	5	0.135	0.926	0.373	2.3	No evidence		8	0.075	3	0.125	1.672	0.479	5.841	No evidence
Benign Supporting	62	0.245	12	0.103	0.422	0.237	0.752	Benign Supporting		12	0.088	3	0.081	0.926	0.275	3.11	No evidence		6	0.056	0	0	0.332	0.019	5.707	Benign Supporting
Benign Moderate	41	0.162	2	0.017	0.106	0.026	0.432	Benign Moderate		31	0.226	1	0.027	0.119	0.017	0.846	Benign Moderate		22	0.206	1	0.042	0.203	0.029	1.431	Benign Moderate
Benign Strong	62	0.245	0	0	0.017	0.001	0.278	Benign Strong		62	0.453	0	0	0.029	0.002	0.459	Benign Strong		62	0.579	0	0	0.035	0.002	0.54	Benign Strong
Total variants identified in dataset	253		116							137		37							107		24
False Discovery Rate, FDR	0									0									0
False Omission Rate, FOR	0									0									0
UKB
Pathogenic Strong	0	0	16	0.167	96.619	5.851	1595.36	Pathogenic Strong		0	0	11	0.289	112.051	6.743	1861.97	Pathogenic Strong		0	0	9	0.333	105.179	6.299	1756.19	Pathogenic Strong
Pathogenic Moderate	0	0	20	0.208	120.041	7.329	1966.1	Pathogenic Strong		0	0	13	0.342	131.538	7.986	2166.6	Pathogenic Strong		0	0	8	0.296	94.107	5.589	1584.64	Pathogenic Strong
Pathogenic Supporting	10	0.035	20	0.208	5.896	2.861	12.148	Pathogenic Moderate		4	0.021	6	0.158	7.461	2.211	25.175	Pathogenic Moderate		3	0.019	4	0.148	7.605	1.802	32.099	Pathogenic Moderate
No evidence	125	0.442	35	0.365	0.825	0.615	1.108	No evidence		37	0.196	3	0.079	0.403	0.131	1.241	Benign Supporting		22	0.143	2	0.074	0.519	0.129	2.079	No evidence
Benign Supporting	46	0.163	4	0.042	0.256	0.095	0.693	Benign Supporting		46	0.243	4	0.105	0.432	0.166	1.13	Benign Supporting		27	0.175	3	0.111	0.634	0.207	1.943	No evidence
Benign Moderate	37	0.131	1	0.01	0.08	0.011	0.573	Benign Moderate		37	0.196	1	0.026	0.134	0.019	0.95	Benign Moderate		37	0.24	1	0.037	0.154	0.022	1.077	Benign Moderate
Benign Strong	65	0.23	0	0	0.022	0.001	0.358	Benign Strong		65	0.344	0	0	0.037	0.002	0.588	Benign Strong		65	0.422	0	0	0.042	0.003	0.663	Benign Strong
Total variants identified in dataset	283		96							189		38							154		27		NPV	1	0	FOR
False Discovery Rate, FDR	0									0									0
False Omission Rate, FOR	0									0									0
Reference sets included (likely) pathogenic and (likely) benign variants located within coding sequence (CDS) or splice acceptor/donor site dinucleotide positions (±2bp), classified as such by the ClinGen BRCA1/2 historical expert panel or the ClinGen BRCA1/2 VCEP following ACMG/AMP guidelines, or by multiple submitters without conflicts in the ClinVar database, and also with gnomAD (v4.1.0) maxi…
FDR and FOR for the strong categories

### Sheet: Supplementary Table 2
Supplementary Table 2. Likelihood ratios (LRs) towards pathogenicity for (likely) benign and (likely) pathogenic variants assigned ccLR ACMG/AMP evidence strengths; dataset-specific results for the BRCA2 reference set
Dataset	At least one carrier									At least two carriers									At least three carriers
	(Likely) Benign		(Likely) Pathogenic		LR towards pathogenicity	LCI	HCI	ACMG/AMP code strength		(Likely) Benign		(Likely) Pathogenic		LR towards pathogenicity	LCI	HCI	ACMG/AMP code strength		(Likely) Benign		(Likely) Pathogenic		LR towards pathogenicity	LCI	HCI	ACMG/AMP code strength
	n	%	n	%						n	%	n	%						n	%	n	%
BRIDGES
Pathogenic Strong	0	0	27	0.077	64.375	3.941	1051.58	Pathogenic Strong		0	0	27	0.2	86.949	5.347	1413.75	Pathogenic Strong		0	0	27	0.318	98.488	6.083	1594.65	Pathogenic Strong
Pathogenic Moderate	7	0.017	48	0.137	8.029	3.68	17.517	Pathogenic Moderate		3	0.014	29	0.215	15.323	4.761	49.323	Pathogenic Moderate		1	0.007	16	0.188	28.8	3.887	213.412	Pathogenic Strong
Pathogenic Supporting	22	0.054	78	0.222	4.152	2.644	6.519	Pathogenic Supporting		5	0.023	20	0.148	6.341	2.437	16.494	Pathogenic Moderate		1	0.007	11	0.129	19.8	2.601	150.745	Pathogenic Strong
No evidence	122	0.297	152	0.433	1.459	1.205	1.766	No evidence		43	0.201	34	0.252	1.253	0.845	1.86	No evidence		24	0.157	15	0.176	1.125	0.625	2.026	No evidence
Benign Supporting	113	0.275	33	0.094	0.342	0.238	0.49	Benign Supporting		27	0.126	16	0.119	0.939	0.526	1.677	No evidence		13	0.085	9	0.106	1.246	0.556	2.794	No evidence
Benign Moderate	65	0.158	11	0.031	0.198	0.106	0.369	Benign Moderate		54	0.252	7	0.052	0.205	0.096	0.438	Benign Moderate		33	0.216	5	0.059	0.273	0.111	0.672	Benign Supporting
Benign Strong	82	0.2	2	0.006	0.029	0.007	0.115	Benign Strong		82	0.383	2	0.015	0.039	0.01	0.155	Benign Strong		81	0.529	2	0.024	0.044	0.011	0.176	Benign Strong
Total variants identified in dataset	411		351							214		135							153		85
False Discovery Rate, FDR	0									0									0
False Omission Rate, FOR	0.024									0.024									0.024
CARRIERS
Pathogenic Strong	0	0	13	0.064	46.588	2.784	779.612	Pathogenic Strong		0	0	13	0.188	74.443	4.484	1235.8	Pathogenic Strong		0	0	13	0.277	78.75	4.771	1299.71	Pathogenic Strong
Pathogenic Moderate	11	0.031	31	0.153	4.873	2.504	9.483	Pathogenic Moderate		6	0.031	21	0.304	9.739	4.102	23.121	Pathogenic Moderate		5	0.036	14	0.298	8.281	3.151	21.759	Pathogenic Moderate
Pathogenic Supporting	22	0.063	33	0.163	2.594	1.556	4.324	Pathogenic Supporting		12	0.062	10	0.145	2.319	1.049	5.124	Pathogenic Supporting		8	0.058	7	0.149	2.588	0.992	6.752	Pathogenic Supporting
No evidence	116	0.33	103	0.507	1.535	1.255	1.878	No evidence		49	0.255	22	0.319	1.249	0.82	1.904	No evidence		26	0.187	10	0.213	1.137	0.594	2.179	No evidence
Benign Supporting	99	0.282	22	0.108	0.384	0.25	0.59	Benign Supporting		22	0.115	2	0.029	0.253	0.061	1.048	Benign Supporting		11	0.079	2	0.043	0.538	0.124	2.338	No evidence
Benign Moderate	43	0.123	1	0.005	0.04	0.006	0.29	Benign Strong		43	0.224	1	0.014	0.065	0.009	0.461	Benign Moderate		29	0.209	1	0.021	0.102	0.014	0.728	Benign Moderate
Benign Strong	60	0.171	0	0	0.014	0.001	0.229	Benign Strong		60	0.312	0	0	0.023	0.001	0.364	Benign Strong		60	0.432	0	0	0.024	0.002	0.382	Benign Strong
Total variants identified in dataset	351		203							192		69							139		47
False Discovery Rate, FDR	0									0									0
False Omission Rate, FOR	0									0									0
UKB
Pathogenic Strong	2	0.005	24	0.126	28.042	6.694	117.47	Pathogenic Strong		2	0.007	24	0.22	30.936	7.437	128.686	Pathogenic Strong		1	0.004	23	0.315	70.26	9.656	511.241	Pathogenic Strong
Pathogenic Moderate	9	0.02	22	0.116	5.712	2.68	12.174	Pathogenic Moderate		8	0.028	12	0.11	3.867	1.625	9.201	Pathogenic Supporting		7	0.031	7	0.096	3.055	1.108	8.419	Pathogenic Supporting
Pathogenic Supporting	19	0.043	40	0.211	4.92	2.928	8.267	Pathogenic Moderate		9	0.032	19	0.174	5.442	2.541	11.657	Pathogenic Moderate		6	0.027	10	0.137	5.091	1.917	13.525	Pathogenic Moderate
No evidence	234	0.527	80	0.421	0.799	0.662	0.965	No evidence		82	0.292	30	0.275	0.943	0.661	1.345	No evidence		45	0.202	11	0.151	0.747	0.408	1.366	No evidence
Benign Supporting	63	0.142	14	0.074	0.519	0.299	0.903	No evidence		63	0.224	14	0.128	0.573	0.335	0.978	No evidence		47	0.211	12	0.164	0.78	0.438	1.388	No evidence
Benign Moderate	54	0.122	5	0.026	0.216	0.088	0.532	Benign Moderate		54	0.192	5	0.046	0.239	0.098	0.581	Benign Supporting		54	0.242	5	0.068	0.283	0.118	0.68	Benign Supporting
Benign Strong	63	0.142	5	0.026	0.185	0.076	0.454	Benign Moderate		63	0.224	5	0.046	0.205	0.085	0.495	Benign Moderate		63	0.283	5	0.068	0.242	0.101	0.58	Benign Supporting
Total variants identified in dataset	444		190							281		109							223		73
False Discovery Rate, FDR	0.077									0.077									0.042
False Omission Rate, FOR	0.074									0.074									0.074
Reference sets included (likely) pathogenic and (likely) benign variants located within coding sequence (CDS) or splice acceptor/donor site dinucleotide positions (±2bp), classified as such by the ClinGen BRCA1/2 historical expert panel or the ClinGen BRCA1/2 VCEP following ACMG/AMP guidelines, or by multiple submitters without conflicts in the ClinVar database, and also with gnomAD (v4.1.0) maxi…
FDR and FOR for the strong categories

### Sheet: Supplementary Table 3
Supplementary Table 3. Likelihood ratios (LRs) towards pathogenicity for (likely) benign and (likely) pathogenic variants assigned ccLR ACMG/AMP evidence strengths; combined dataset results for the BRCA1 and BRCA2 reference sets
Dataset	BRCA1									BRCA2
	(Likely) Benign		(Likely) Pathogenic		LR towards pathogenicity	LCI	HCI	ACMG/AMP code strength		(Likely) Benign		(Likely) Pathogenic		LR towards pathogenicity	LCI	HCI	ACMG/AMP code strength
	n	%	n	%						n	%	n	%
≥ 1 carriers in total
Pathogenic Strong	0	0	69	0.233	207.798	12.918	3342.57	Pathogenic Strong		3	0.004	60	0.116	28.008	8.832	88.812	Pathogenic Strong
Pathogenic Moderate	9	0.02	65	0.22	10.809	5.468	21.365	Pathogenic Moderate		21	0.029	82	0.159	5.468	3.432	8.713	Pathogenic Moderate
Pathogenic Supporting	16	0.036	55	0.186	5.145	3.007	8.801	Pathogenic Moderate		28	0.039	101	0.195	5.051	3.376	7.559	Pathogenic Moderate
No evidence	131	0.296	84	0.284	0.96	0.762	1.209	No evidence		263	0.363	210	0.406	1.118	0.97	1.289	No evidence
Benign Supporting	63	0.142	10	0.034	0.238	0.124	0.455	Benign Supporting		155	0.214	46	0.089	0.416	0.305	0.566	Benign Supporting
Benign Moderate	71	0.16	12	0.041	0.253	0.14	0.458	Benign Supporting		80	0.11	13	0.025	0.228	0.128	0.404	Benign Moderate
Benign Strong	153	0.345	1	0.003	0.01	0.001	0.07	Benign Strong		174	0.24	5	0.01	0.04	0.017	0.097	Benign Strong
Total variants identified in dataset	443		296							724		517
False Discovery Rate, FDR	0									0.048
False Omission Rate, FOR	0.006									0.028
≥ 2 carriers in total
Pathogenic Strong	0	0	65	0.464	278.723	17.375	4471.29	Pathogenic Strong		3	0.006	60	0.243	37.409	11.854	118.052	Pathogenic Strong
Pathogenic Moderate	3	0.01	35	0.25	24.917	7.796	79.633	Pathogenic Strong		18	0.039	53	0.215	5.507	3.301	9.189	Pathogenic Moderate
Pathogenic Supporting	5	0.017	15	0.107	6.407	2.376	17.278	Pathogenic Moderate		11	0.024	37	0.15	6.291	3.268	12.114	Pathogenic Moderate
No evidence	48	0.161	19	0.136	0.845	0.517	1.383	No evidence		105	0.227	64	0.259	1.14	0.871	1.493	No evidence
Benign Supporting	35	0.117	3	0.021	0.183	0.057	0.585	Benign Moderate		77	0.167	18	0.073	0.437	0.268	0.713	Benign Supporting
Benign Moderate	55	0.184	2	0.014	0.078	0.019	0.314	Benign Moderate		74	0.16	10	0.04	0.253	0.133	0.48	Benign Supporting
Benign Strong	153	0.512	1	0.007	0.014	0.002	0.099	Benign Strong		174	0.377	5	0.02	0.054	0.022	0.129	Benign Moderate
Total variants identified in dataset	299		140							462		247
False Discovery Rate, FDR	0									0.048
False Omission Rate, FOR	0.006									0.028
≥ 3 carriers in total
Pathogenic Strong	0	0	55	0.585	288.6	18.008	4625.25	Pathogenic Strong		2	0.006	59	0.362	62.801	15.535	253.876	Pathogenic Strong
Pathogenic Moderate	2	0.008	21	0.223	27.479	6.571	114.92	Pathogenic Strong		13	0.037	28	0.172	4.585	2.44	8.617	Pathogenic Moderate
Pathogenic Supporting	2	0.008	7	0.074	9.16	1.937	43.303	Pathogenic Moderate		6	0.017	19	0.117	6.741	2.744	16.561	Pathogenic Moderate
No evidence	27	0.11	9	0.096	0.872	0.426	1.785	No evidence		52	0.15	28	0.172	1.146	0.753	1.745	No evidence
Benign Supporting	23	0.093	0	0	0.055	0.003	0.902	Benign Moderate		41	0.118	14	0.086	0.727	0.408	1.295	No evidence
Benign Moderate	43	0.175	1	0.011	0.061	0.009	0.436	Benign Moderate		60	0.173	10	0.061	0.355	0.187	0.675	Benign Supporting
Benign Strong	149	0.606	1	0.011	0.018	0.002	0.124	Benign Strong		173	0.499	5	0.031	0.062	0.026	0.147	Benign Moderate
Total variants identified in dataset	246		94							347		163
False Discovery Rate, FDR	0									0.033
False Omission Rate, FOR	0.007									0.028
≥ 4 carriers in total
Pathogenic Strong	0	0	45	0.672	289.059	18.046	4630.03	Pathogenic Strong		2	0.007	58	0.457	67.362	16.708	271.584	Pathogenic Strong
Pathogenic Moderate	2	0.009	10	0.149	16.045	3.604	71.423	Pathogenic Moderate		11	0.037	20	0.157	4.223	2.085	8.554	Pathogenic Supporting
Pathogenic Supporting	2	0.009	5	0.075	8.022	1.593	40.407	Pathogenic Moderate		5	0.017	11	0.087	5.11	1.813	14.407	Pathogenic Moderate
No evidence	18	0.084	5	0.075	0.891	0.344	2.31	No evidence		31	0.105	16	0.126	1.199	0.68	2.112	No evidence
Benign Supporting	13	0.06	0	0	0.118	0.007	1.953	Benign Moderate		25	0.085	8	0.063	0.743	0.345	1.603	No evidence
Benign Moderate	35	0.163	1	0.015	0.092	0.013	0.657	Benign Moderate		50	0.169	9	0.071	0.418	0.212	0.824	Benign Supporting
Benign Strong	145	0.674	1	0.015	0.022	0.003	0.155	Benign Strong		171	0.58	5	0.039	0.068	0.029	0.161	Benign Moderate
Total variants identified in dataset	215		67							295		127
False Discovery Rate, FDR	0									0.033
False Omission Rate, FOR	0.007									0.028
≥ 3 carriers in total, evidence from ≥ 2 datasets
Pathogenic Strong	0	0	43	0.632	271.087	16.91	4345.78	Pathogenic Strong		1	0.004	50	0.397	110.317	15.411	789.691	Pathogenic Strong
Pathogenic Moderate	2	0.009	12	0.176	18.882	4.333	82.28	Pathogenic Strong		8	0.029	20	0.159	5.516	2.497	12.183	Pathogenic Moderate
Pathogenic Supporting	2	0.009	7	0.103	11.015	2.343	51.773	Pathogenic Moderate		4	0.014	14	0.111	7.722	2.593	22.993	Pathogenic Moderate
No evidence	18	0.084	4	0.059	0.699	0.245	1.996	No evidence		34	0.122	22	0.175	1.428	0.872	2.338	No evidence
Benign Supporting	18	0.084	0	0	0.084	0.005	1.379	Benign Moderate		22	0.079	8	0.063	0.802	0.367	1.753	No evidence
Benign Moderate	34	0.159	1	0.015	0.093	0.013	0.664	Benign Moderate		47	0.169	9	0.071	0.422	0.214	0.835	Benign Supporting
Benign Strong	140	0.654	1	0.015	0.022	0.003	0.158	Benign Strong		162	0.583	3	0.024	0.041	0.013	0.126	Benign Strong
Total variants identified in dataset	214		68							278		126
False Discovery Rate, FDR	0									0.02
False Omission Rate, FOR	0.007									0.018
≥ 4 carriers in total, evidence from ≥ 2 datasets
Pathogenic Strong	0	0	38	0.704	271.6	16.956	4350.37	Pathogenic Strong		1	0.004	50	0.481	119.712	16.758	855.184	Pathogenic Strong
Pathogenic Moderate	2	0.01	6	0.111	10.722	2.227	51.622	Pathogenic Moderate		6	0.024	14	0.135	5.587	2.207	14.139	Pathogenic Moderate
Pathogenic Supporting	2	0.01	5	0.093	8.935	1.783	44.784	Pathogenic Moderate		4	0.016	8	0.077	4.788	1.474	15.556	Pathogenic Moderate
No evidence	12	0.062	3	0.056	0.894	0.262	3.053	No evidence		22	0.088	13	0.125	1.415	0.741	2.7	No evidence
Benign Supporting	11	0.057	0	0	0.153	0.009	2.562	Benign Moderate		17	0.068	7	0.067	0.986	0.421	2.306	No evidence
Benign Moderate	29	0.15	1	0.019	0.123	0.017	0.884	Benign Moderate		39	0.157	9	0.087	0.553	0.278	1.099	No evidence
Benign Strong	137	0.71	1	0.019	0.026	0.004	0.182	Benign Strong		160	0.643	3	0.029	0.045	0.015	0.137	Benign Strong
Total variants identified in dataset	193		54							249		104
False Discovery Rate, FDR	0									0.02
False Omission Rate, FOR	0.007									0.018
Reference sets included (likely) pathogenic and (likely) benign variants located within coding sequence (CDS) or splice acceptor/donor site dinucleotide positions (±2bp), classified as such by the ClinGen BRCA1/2 historical expert panel or the ClinGen BRCA1/2 VCEP following ACMG/AMP guidelines, or by multiple submitters without conflicts in the ClinVar database, and also with gnomAD (v4.1.0) maxi…
FDR and FOR for the strong categories

### Sheet: Supplementary Table 4
Supplementary Table 4. Concordance with predicted or experimental impact on function
Gene	Functional Predictor	PP3/Predicted Pathogenic cutoff	BP4/Predicted Benign cutoff	Total Variants (n)	ccLR Pathogenic Evidence		ccLR Benign Evidence		Sensitivity (%)	Specificity (%)
					True Positives (n)	False Negatives (n)	True Negatives (n)	False Positives (n)
BRCA1	AlphaMissense	"Likely Pathogenic"	"Likely Benign"	382	11	26	332	13	29.73	96.23
	BayesDela	≥ 0.28	≤ 0.15	388	40	24	299	25	62.5	92.28
	REVELb	≥ 0.644	≤ 0.29	197	13	10	120	54	56.52	68.97
	VEST4b	≥ 0.764	≤ 0.449	266	11	15	210	30	42.31	87.5
	MutPred2b	≥ 0.737	≤ 0.391	145	6	9	125	5	40	96.15
	Findlay et al., 2018	"LOF"	"FUNC"	22	21	8	73	1	72.41	98.65
BRCA2	AlphaMissense	> 0.564	< 0.34	550	12	44	458	36	21.43	92.71
	BayesDel	≥ 0.30	≤ 0.18	582	19	53	485	25	26.39	95.1
	REVEL	≥ 0.644	≤ 0.29	407	12	29	323	43	29.27	88.25
	VEST4	≥ 0.764	≤ 0.449	434	5	33	375	21	13.16	94.7
	MutPred2	≥ 0.737	≤ 0.391	254	10	23	195	26	30.3	88.24
	Mesman et al., 2019	"Functional impact - complete"	"No functional impact"	37	7	0	28	2	100	93.33
	Hu et al., 2024	"Abnormal"	"Normal"	77	9	5	58	5	64.29	92.06
aRecommended (with optimal score cutpoints) by the ClinGen BRCA1/2 VCEP for the curation of BRCA1 and BRCA2 variants.
bRecommended (with appropriate score thresholds) by the ClinGen SVI Working Group including REVEL, VEST4 and MutPred2.
Benign Supporting BP4 criterion “Multiple lines of computational evidence suggest no impact on gene or gene product”
Pathogenic Supporting PP3 criterion “Multiple lines of computational evidence support a deleterious effect on the gene or gene product”
For in silico prediction methods (except AlphaMissense) we applied the ClinGen BRCA1/2 VCEP or the ClinGEN SVI Working Group cutoffs. For AlphaMissense and high-throuput functional assays, we applied the initial categorization as described in the main paper. Hence, no cutoffs are provided.
FUNC, functional; LOF, loss-of-function

### Sheet: Supplementary Table 5
Supplementary Table 5. BCAC and CARRIERS studies, and UKB samples included in the case-control dataset with number of cases and controls
Dataset	Study Group	Cases	Controls	Total
BRIDGES	ABCS	1037	1382	2419
	ACP	734	544	1278
	BBCC	230	157	387
	BIGGS	363	21	384
	BREOGAN	584	390	974
	BSUCH	236	549	785
	CCGP	467	223	690
	CECILE	941	943	1884
	CGPS	3153	4928	8081
	CNIO-BCS	429	557	986
	COLBCCC	480	613	1093
	GENICA	848	894	1742
	GENSCOT	419	743	1162
	GESBC	552	982	1534
	HABCS	872	761	1633
	HMBCS	330	265	595
	HUBCS	238	184	422
	KARBAC	304	0	304
	KARMA	3270	5627	8897
	KBCP	527	70	597
	KCONFAB/AOCS	0	8	8
	MARIE	2300	1768	4068
	MASTOS	990	1091	2081
	MCCS	993	982	1975
	MYBRCA	1056	1095	2151
	NBCS	508	597	1105
	OFBCR	109	415	524
	PBCS	1757	1849	3606
	PKARMA	18	0	18
	PLCO	1977	2221	4198
	PROCAS	464	1433	1897
	SASBAC	1131	1321	2452
	SEARCH	12797	6244	19041
	SGBCC	4235	4165	8400
	SKKDKFZS	929	0	929
	SZBCS	348	190	538
	UBCS	680	269	949
	Total	46306	43481	89787
CARRIERS	BWHS	1426	2869	4295
	CPS3	986	1689	2675
	CPSII	3702	3601	7303
	CTS	2159	2086	4245
	MCBCS	4211	3129	7340
	MEC	3076	3232	6308
	MMHS	259	1200	1459
	NHS	1921	2223	4144
	NHS2	911	1380	2291
	WCHS	2215	1704	3919
	WHI	4689	4243	8932
	WWHS	4277	3571	7848
	Total	29832	30927	60759
UKB		20553	229517	250070

### Sheet: Supplementary Table 6
Supplementary Table 6. Stratification for the BRIDGES, CARRIERS and UKB datasets presented as case-control numbers per strata
Dataset	Ethnicity/Country	Cases	Controls
BRIDGES	Australia	993	990
	Belarus	330	265
	Canada	109	415
	Colombia	480	613
	Cyprus	990	1091
	Denmark	3153	4928
	Finland	527	70
	France	941	943
	Germany	5967	5111
	Greece	467	223
	Ireland	363	21
	Malaysia	1056	1095
	Netherlands	1037	1382
	Norway	508	597
	Poland	2105	2039
	Russia	238	184
	Singapore	4235	4165
	Spain	1013	947
	Sweden	4723	6948
	Thailand	734	544
	UK	13680	8420
	USA	2657	2490
	Total	46306	43481
CARRIERS	Asian	1181	1199
	Black or African American	3848	4903
	Hispanic	933	988
	Non Hispanic White	23870	23837
	Total	29832	30927
UK BIOBANK	European	20090	221370
	East Asian	102	1552
	South Asian	148	2360
	African	213	4235
	Total	20553	229517
